# Estimating the genetic distance between subtypes of Major Depressive Disorder and their relationships with other traits using GDIS

**DOI:** 10.1101/2025.11.18.25340484

**Authors:** Anaïs B. Thijssen, Yuri Milaneschi, Meike Bartels, Brenda W.J.H. Penninx, Joëlle Pasman, Karin J.H. Verweij, Wouter J. Peyrot

**Author notes:** **Corresponding authors:** Anaïs B. Thijssen, Wouter J. Peyrot.

## Abstract

Investigating the genetic heterogeneity of psychiatric disorders, such as Major Depressive Disorder (MDD), is a key area of research, aimed at increasing etiological insights and ultimately improving clinical outcomes via personalized treatment. Previous research has used genome-wide association studies (GWAS) to investigate genetic heterogeneity by analyzing disorder subtypes versus controls (e.g. depression with comorbid anxiety versus controls, and depression without comorbid anxiety versus controls). However, the most important comparison for disentangling subtypes is typically neglected: the direct comparison subtype1-cases versus subtype2-cases (e.g. depression with comorbid anxiety versus depression without comorbid anxiety). We hypothesize that the direct comparison is being disregarded because of the lack of a generalizable distance metric (as observed or liability scale heritability are not readily interpretable), and because the data for this comparison may be harder to collect. Here, we introduce a novel method, Genetic DIstance of disorder Subtypes (GDIS), which benchmarks the genetic distance between subtype1-cases and subtype2-cases, by computing genetic distances (as the square root of the heritability on the 50/50 ascertainment scale) and geometrical angles (the inverse cosine of the genetic correlation). GDIS is readily applicable as it requires only subtype versus control summary statistics, and no individual-level data or GWAS of the direct subtype comparison. First, using data from the UK Biobank, we extensively validate the GDIS-geometrical representation to benchmark subtype1-cases versus subtype2-cases. Second, we applied GDIS to seven subtype-definitions of MDD to estimate the genetic distance between subtypes, informing their potential for future prediction and clinical stratification. Third, we extended and applied GDIS to investigate which subtypes were differentially correlated with each of 15 external traits; important information that cannot be distilled from the usual subtype vs control comparisons. Finally, GDIS aids intuition of the genetic interrelatedness of the subtypes through geometric visualizations. In conclusion, GDIS is a novel tool to benchmark direct subtype comparisons, yielding new insights into genetic heterogeneity of MDD.
