## Supplementary Tables for "Estimating the genetic distance between subtypes of Major Depressive Disorder and their relationships with other traits using GDIS"

### Sheet: Overview
	Supplementary tables for manuscript: Estimating the genetic distance between subtypes of Major Depressive Disorder and their relationships with other traits using GDIS
	Table S1	Sample sizes and heritabilities of the major depressive disorder (MDD) subtypes.
	Table S2	Information on the GWASs of the external traits.
	Table S3	Input and output values of GDIS for visualization of the major depressive disorder subtypes with external traits.
	Table S4	Comparison of GDIS-inferred vs. LDSC-estimated genetic correlation values between subtype-definitions.
	Table S5	Genetic correlations of the GWASs of the subtypes based on two different case-control definitions for depression.
	Table S6	Genetic correlations between the genome-wide association studies from the current study and those from the Nguyen et al. study.
	Table S7	Genetic correlations between the genome-wide association studies based on related individuals and on unrelated individuals.

### Sheet: Table_S1
		Sample size				Heritability
	Subtype	With	Without	Controls		With vs controls	Without vs controls	With vs without	All cases vs controls
	Subtypes based on MHQ MDD definition (main analyses)
	Childhood trauma	14146	16285	83202		0.161 (0.014)	0.084 (0.010)	0.104 (0.016)	0.092 (0.008)
	Comorbid anxiety	11885	18546	83202		0.139 (0.015)	0.080 (0.010)	0.045 (0.017)	0.092 (0.008)
	Early onset (<30 yo)	12853	17578	83202		0.149 (0.014)	0.077 (0.010)	0.058 (0.016)	0.092 (0.008)
	Recurrent episodes	19395	11036	83202		0.124 (0.011)	0.047 (0.013)	0.019 (0.015)	0.092 (0.008)
	Severity	16629	13802	83202		0.132 (0.013)	0.059 (0.011)	0.020 (0.017)	0.092 (0.008)
	Sleep or weight increase	10796	19635	83202		0.165 (0.017)	0.071 (0.009)	0.050 (0.019)	0.092 (0.008)
	Suicidality	19998	10433	83202		0.110 (0.010)	0.084 (0.016)	0.036 (0.018)	0.092 (0.008)
	Subtypes based on MHQ MDD definition (unrelated individuals only)
	Childhood trauma	9955	11488	24387		0.174 (0.017)	0.074 (0.013)	0.107 (0.023)	0.091 (0.010)
	Comorbid anxiety	8273	13170	24387		0.143 (0.018)	0.075 (0.013)	0.038 (0.024)	0.091 (0.010)
	Early onset (<30 yo)	9133	12310	24387		0.140 (0.017)	0.078 (0.013)	0.043 (0.020)	0.091 (0.010)
	Recurrent episodes	13664	7779	24387		0.122 (0.012)	0.049 (0.018)	0.019 (0.021)	0.091 (0.010)
	Severity	11582	9861	24387		0.130 (0.015)	0.062 (0.015)	0.017 (0.019)	0.091 (0.010)
	Sleep or weight increase	7583	13860	24387		0.160 (0.021)	0.071 (0.012)	0.035 (0.023)	0.091 (0.010)
	Suicidality	14085	7358	24387		0.110 (0.012)	0.097 (0.021)	0.054 (0.023)	0.091 (0.010)
	Subtypes based on Nguyen et al. MDD definition
	Childhood trauma	33463	51059	242873		0.131 (0.007)	0.075 (0.004)	0.073 (0.007)	0.079 (0.004)
	Comorbid anxiety	35229	96434	242873		0.125 (0.006)	0.053 (0.003)	0.046 (0.005)	0.063 (0.003)
	Early onset (<30 yo)	28869	46923	242873		0.134 (0.008)	0.056 (0.004)	0.029 (0.007)	0.080 (0.004)
	Recurrent episodes	54946	61945	242873		0.094 (0.005)	0.041 (0.003)	0.015 (0.004)	0.062 (0.003)
	Severity	24259	30557	242873		0.128 (0.008)	0.073 (0.006)	0.018 (0.009)	0.092 (0.005)
	Sleep or weight increase	20827	110836	242873		0.126 (0.008)	0.059 (0.003)	0.044 (0.007)	0.063 (0.003)
	Suicidality	41399	36709	242873		0.091 (0.005)	0.081 (0.005)	0.027 (0.006)	0.080 (0.004)
	Table S1. Sample sizes and heritabilities of the major depressive disorder (MDD) subtypes. In the main analyses, MDD cases and control were defined using the mental health questionnaire (MHQ) definition and included both related and unrelated individuals. For these subtypes, it was required that all cases had complete data on all subtypes, to allow for subtype-subtype visualization in GDIS. Suppl…

### Sheet: Table_S2
	Trait	Sample size	Heritability	Paper	PMID
	Anxiety disorder	101264	0.23	Purves et al., 2020	31748690
	Bipolar disorder	163367	0.12	O'Connell et al., 2025	39843750
	Major depressive disorder	1152650	0.06	Adams et al., 2025	39814019
	Schizophrenia	117498	0.23	Trubetskoy et al., 2020	35396580
	Childhood trauma	151001	0.05	Dalvie et al., 2020	32066696
	Body mass index	795640	0.21	Yenco et al., 2018	30124842
	Educational attainment	765283	0.14	Okbay et al., 2022	35361970
	Wellbeing	2311184	0.02	Baselmans et al., 2019	30643256
	Neuroticism	390278	0.11	Nagel et al., 2018	29942085
	Compulsive Factor	17843	0.62	Grotzinger et al., 2023	37314780
	Internalizing Factor	370651	0.07	Grotzinger et al., 2023	37314780
	Neurodevelopmental Factor	37492	0.33	Grotzinger et al., 2023	37314780
	Substance use disorder Factor	39696	0.18	Grotzinger et al., 2023	37314780
	Thought disorders Factor	127486	0.39	Grotzinger et al., 2023	37314780
	Hierarchical Factor	737456	0.06	Grotzinger et al., 2023	37314780
	Table S2. Information on the GWASs of the external traits. For continuous traits the sample size refers to the total sample size, for binary traits the sample size is the effective sample size, for the cross-disorder latent factors which are constructed using genomic SEM, the sample size corresponds to N^, which is derived following the genomic SEM tutorial. Heritabilities are on the liability sc…

### Sheet: Table_S3
		Single subtype input						Input with external trait					Checks
								External trait			rg {with vs con} vs {External trait}	rg {without vs con} vs {External trait}	rg {with vs without} vs {External trait}				rg {all cases vs controls} vs {External trait}
	Subtype (with - without)	pop prev	N with	N without	h2 with vs con	h2 without vs con	rg {with vs con} vs {without vs con}	Trait name	h2 (SE)	Pop prev	LDSC (SE)	LDSC (SE)	LDSC (SE)	GDIS-derived	Delta	Delta / SE	LDSC (SE)	GDIS-derived	Delta	Delta / SE
	Childhood Trauma	0.16	14146	16285	0.1606 (0.0139)	0.0839 (0.0098)	0.6011 (0.061)	Anxiety disorder	0.1784 (0.0129)	0.2	0.7561 (0.0434)	0.6348 (0.0598)	0.3702 (0.0892)	0.368	-0.002	-0.027	0.7743 (0.0377)	0.783	0.008	0.222
	Childhood Trauma	0.16	14146	16285	0.1606 (0.0139)	0.0839 (0.0098)	0.6011 (0.061)	Bipolar disorder	0.1761 (0.0075)	0.02	0.516 (0.0414)	0.4406 (0.0525)	0.263 (0.0589)	0.244	-0.019	-0.316	0.5416 (0.0395)	0.538	-0.004	-0.094
	Childhood Trauma	0.16	14146	16285	0.1606 (0.0139)	0.0839 (0.0098)	0.6011 (0.061)	Major depressive disorder	0.052 (0.0017)	0.15	0.8357 (0.033)	0.7112 (0.0445)	0.4207 (0.055)	0.398	-0.023	-0.415	0.8681 (0.0312)	0.870	0.002	0.058
	Childhood Trauma	0.16	14146	16285	0.1606 (0.0139)	0.0839 (0.0098)	0.6011 (0.061)	Schizophrenia	0.4118 (0.014)	0.01	0.3988 (0.035)	0.2503 (0.0474)	0.2738 (0.0493)	0.270	-0.004	-0.086	0.3755 (0.0374)	0.370	-0.006	-0.148
	Childhood Trauma	0.16	14146	16285	0.1606 (0.0139)	0.0839 (0.0098)	0.6011 (0.061)	Body mass index	0.2115 (0.0066)	-	0.1987 (0.0262)	0.1101 (0.038)	0.1472 (0.04)	0.147	0.000	0.004	0.1746 (0.0282)	0.177	0.002	0.082
	Childhood Trauma	0.16	14146	16285	0.1606 (0.0139)	0.0839 (0.0098)	0.6011 (0.061)	Educational attainment	0.1369 (0.0038)	-	-0.1295 (0.0275)	-0.0853 (0.0326)	-0.0771 (0.0364)	-0.084	-0.007	-0.187	-0.1178 (0.0277)	-0.122	-0.004	-0.157
	Childhood Trauma	0.16	14146	16285	0.1606 (0.0139)	0.0839 (0.0098)	0.6011 (0.061)	Wellbeing	0.0223 (9e-04)	-	-0.826 (0.0331)	-0.6784 (0.0471)	-0.4428 (0.0667)	-0.415	0.028	0.413	-0.8366 (0.0299)	-0.847	-0.011	-0.361
	Childhood Trauma	0.16	14146	16285	0.1606 (0.0139)	0.0839 (0.0098)	0.6011 (0.061)	Neuroticism	0.1051 (0.0036)	-	0.6176 (0.0287)	0.5069 (0.0414)	0.3116 (0.0485)	0.311	-0.001	-0.017	0.6374 (0.0291)	0.633	-0.004	-0.137
	Childhood Trauma	0.16	14146	16285	0.1606 (0.0139)	0.0839 (0.0098)	0.6011 (0.061)	Compulsive factor	0.6183 (0.0449)	-	0.1581 (0.0608)	0.1404 (0.0764)	0.0932 (0.0828)	0.070	-0.023	-0.280	0.1733 (0.0631)	0.168	-0.006	-0.091
	Childhood Trauma	0.16	14146	16285	0.1606 (0.0139)	0.0839 (0.0098)	0.6011 (0.061)	Internalizing factor	0.0718 (0.0036)	-	0.7971 (0.0335)	0.7585 (0.0554)	0.3665 (0.0682)	0.308	-0.059	-0.860	0.8584 (0.0316)	0.870	0.012	0.379
	Childhood Trauma	0.16	14146	16285	0.1606 (0.0139)	0.0839 (0.0098)	0.6011 (0.061)	Neurodevelopmental factor	0.3312 (0.0264)	-	0.5565 (0.0602)	0.1966 (0.0882)	0.546 (0.1046)	0.513	-0.033	-0.319	0.4298 (0.0611)	0.439	0.009	0.148
	Childhood Trauma	0.16	14146	16285	0.1606 (0.0139)	0.0839 (0.0098)	0.6011 (0.061)	Substance use disorder factor	0.1778 (0.0179)	-	0.4194 (0.0611)	0.2816 (0.0903)	0.2733 (0.1005)	0.267	-0.006	-0.062	0.3927 (0.0664)	0.398	0.006	0.086
	Childhood Trauma	0.16	14146	16285	0.1606 (0.0139)	0.0839 (0.0098)	0.6011 (0.061)	Thought disorders factor	0.3899 (0.0154)	-	0.4601 (0.0399)	0.3357 (0.0579)	0.3068 (0.0693)	0.269	-0.038	-0.545	0.4525 (0.0396)	0.451	-0.002	-0.047
	Childhood Trauma	0.16	14146	16285	0.1606 (0.0139)	0.0839 (0.0098)	0.6011 (0.061)	Hierarchical factor	0.0562 (0.0021)	-	0.8026 (0.0366)	0.6358 (0.0549)	0.4816 (0.0732)	0.424	-0.057	-0.782	0.8043 (0.033)	0.812	0.007	0.218
	Comorbid anxiety	0.16	11885	18546	0.1394 (0.0147)	0.0798 (0.0098)	0.8451 (0.072)	Anxiety disorder	0.1784 (0.0129)	0.2	0.7711 (0.0407)	0.7187 (0.062)	0.3945 (0.1104)	0.420	0.025	0.227	0.7743 (0.0377)	0.773	-0.001	-0.033
	Comorbid anxiety	0.16	11885	18546	0.1394 (0.0147)	0.0798 (0.0098)	0.8451 (0.072)	Bipolar disorder	0.1761 (0.0075)	0.02	0.5019 (0.044)	0.5221 (0.0531)	0.2047 (0.0863)	0.197	-0.007	-0.087	0.5416 (0.0395)	0.534	-0.008	-0.198
	Comorbid anxiety	0.16	11885	18546	0.1394 (0.0147)	0.0798 (0.0098)	0.8451 (0.072)	Major depressive disorder	0.052 (0.0017)	0.15	0.9115 (0.039)	0.7691 (0.0468)	0.6111 (0.1273)	0.608	-0.003	-0.023	0.8681 (0.0312)	0.868	0.000	0.012
	Comorbid anxiety	0.16	11885	18546	0.1394 (0.0147)	0.0798 (0.0098)	0.8451 (0.072)	Schizophrenia	0.4118 (0.014)	0.01	0.4033 (0.0422)	0.3162 (0.0427)	0.2925 (0.0851)	0.303	0.010	0.120	0.3755 (0.0374)	0.371	-0.005	-0.129
	Comorbid anxiety	0.16	11885	18546	0.1394 (0.0147)	0.0798 (0.0098)	0.8451 (0.072)	Childhood trauma	0.0516 (0.004)	0.3	0.7566 (0.0622)	0.6851 (0.073)	0.3647 (0.1427)	0.440	0.075	0.525	0.7485 (0.0569)	0.747	-0.001	-0.023
	Comorbid anxiety	0.16	11885	18546	0.1394 (0.0147)	0.0798 (0.0098)	0.8451 (0.072)	Body mass index	0.2115 (0.0066)	-	0.1489 (0.0296)	0.1874 (0.0359)	-3e-04 (0.0562)	0.013	0.013	0.239	0.1746 (0.0282)	0.177	0.002	0.074
	Comorbid anxiety	0.16	11885	18546	0.1394 (0.0147)	0.0798 (0.0098)	0.8451 (0.072)	Educational attainment	0.1369 (0.0038)	-	-0.1513 (0.0317)	-0.0884 (0.0325)	-0.147 (0.0592)	-0.156	-0.009	-0.148	-0.1178 (0.0277)	-0.122	-0.004	-0.153
	Comorbid anxiety	0.16	11885	18546	0.1394 (0.0147)	0.0798 (0.0098)	0.8451 (0.072)	Wellbeing	0.0223 (9e-04)	-	-0.9 (0.0415)	-0.7026 (0.0425)	-0.5969 (0.1094)	-0.686	-0.089	-0.811	-0.8366 (0.0299)	-0.834	0.002	0.071
	Comorbid anxiety	0.16	11885	18546	0.1394 (0.0147)	0.0798 (0.0098)	0.8451 (0.072)	Neuroticism	0.1051 (0.0036)	-	0.7069 (0.0379)	0.5238 (0.0401)	0.5506 (0.1146)	0.573	0.023	0.197	0.6374 (0.0291)	0.633	-0.005	-0.165
	Comorbid anxiety	0.16	11885	18546	0.1394 (0.0147)	0.0798 (0.0098)	0.8451 (0.072)	Compulsive factor	0.6183 (0.0449)	-	0.1987 (0.0637)	0.1204 (0.0814)	0.1604 (0.1263)	0.199	0.038	0.302	0.1733 (0.0631)	0.163	-0.011	-0.168
	Comorbid anxiety	0.16	11885	18546	0.1394 (0.0147)	0.0798 (0.0098)	0.8451 (0.072)	Internalizing factor	0.0718 (0.0036)	-	0.866 (0.036)	0.7741 (0.0531)	0.5209 (0.1044)	0.517	-0.004	-0.034	0.8584 (0.0316)	0.850	-0.009	-0.279
	Comorbid anxiety	0.16	11885	18546	0.1394 (0.0147)	0.0798 (0.0098)	0.8451 (0.072)	Neurodevelopmental factor	0.3312 (0.0264)	-	0.4447 (0.0623)	0.3883 (0.077)	0.2594 (0.1193)	0.279	0.019	0.160	0.4298 (0.0611)	0.431	0.001	0.021
	Comorbid anxiety	0.16	11885	18546	0.1394 (0.0147)	0.0798 (0.0098)	0.8451 (0.072)	Substance use disorder factor	0.1778 (0.0179)	-	0.3108 (0.0732)	0.4294 (0.0846)	-0.0145 (0.1399)	-0.026	-0.011	-0.082	0.3927 (0.0664)	0.390	-0.002	-0.036
	Comorbid anxiety	0.16	11885	18546	0.1394 (0.0147)	0.0798 (0.0098)	0.8451 (0.072)	Thought disorders factor	0.3899 (0.0154)	-	0.4412 (0.0449)	0.4103 (0.0492)	0.2502 (0.0823)	0.241	-0.009	-0.108	0.4525 (0.0396)	0.442	-0.011	-0.270
	Comorbid anxiety	0.16	11885	18546	0.1394 (0.0147)	0.0798 (0.0098)	0.8451 (0.072)	Hierarchical factor	0.0562 (0.0021)	-	0.7919 (0.0366)	0.7386 (0.0513)	0.4337 (0.0945)	0.430	-0.004	-0.038	0.8043 (0.033)	0.794	-0.010	-0.306
	Early onset (<30 yo)	0.16	12853	17578	0.149 (0.0141)	0.077 (0.0097)	0.7899 (0.0706)	Anxiety disorder	0.1784 (0.0129)	0.2	0.7503 (0.0497)	0.7255 (0.0556)	0.3298 (0.1116)	0.371	0.041	0.365	0.7743 (0.0377)	0.780	0.006	0.154
	Early onset (<30 yo)	0.16	12853	17578	0.149 (0.0141)	0.077 (0.0097)	0.7899 (0.0706)	Bipolar disorder	0.1761 (0.0075)	0.02	0.5463 (0.0426)	0.4796 (0.0538)	0.371 (0.0922)	0.326	-0.045	-0.483	0.5416 (0.0395)	0.543	0.001	0.023
	Early onset (<30 yo)	0.16	12853	17578	0.149 (0.0141)	0.077 (0.0097)	0.7899 (0.0706)	Major depressive disorder	0.052 (0.0017)	0.15	0.7815 (0.0353)	0.8572 (0.0481)	0.2717 (0.0654)	0.268	-0.004	-0.060	0.8681 (0.0312)	0.866	-0.002	-0.075
	Early onset (<30 yo)	0.16	12853	17578	0.149 (0.0141)	0.077 (0.0097)	0.7899 (0.0706)	Schizophrenia	0.4118 (0.014)	0.01	0.389 (0.0381)	0.3124 (0.0462)	0.2752 (0.0665)	0.266	-0.009	-0.133	0.3755 (0.0374)	0.371	-0.004	-0.119
	Early onset (<30 yo)	0.16	12853	17578	0.149 (0.0141)	0.077 (0.0097)	0.7899 (0.0706)	Childhood trauma	0.0516 (0.004)	0.3	0.7283 (0.0539)	0.6962 (0.0826)	0.3065 (0.1047)	0.369	0.063	0.598	0.7485 (0.0569)	0.753	0.005	0.080
	Early onset (<30 yo)	0.16	12853	17578	0.149 (0.0141)	0.077 (0.0097)	0.7899 (0.0706)	Body mass index	0.2115 (0.0066)	-	0.1313 (0.028)	0.2032 (0.0367)	-0.0428 (0.0469)	-0.024	0.019	0.402	0.1746 (0.0282)	0.176	0.002	0.066
	Early onset (<30 yo)	0.16	12853	17578	0.149 (0.0141)	0.077 (0.0097)	0.7899 (0.0706)	Educational attainment	0.1369 (0.0038)	-	0.0298 (0.0308)	-0.2609 (0.0359)	0.3804 (0.0693)	0.352	-0.028	-0.409	-0.1178 (0.0277)	-0.121	-0.003	-0.109
	Early onset (<30 yo)	0.16	12853	17578	0.149 (0.0141)	0.077 (0.0097)	0.7899 (0.0706)	Wellbeing	0.0223 (9e-04)	-	-0.7847 (0.0319)	-0.8085 (0.0501)	-0.3293 (0.0832)	-0.330	-0.000	-0.004	-0.8366 (0.0299)	-0.842	-0.005	-0.172
	Early onset (<30 yo)	0.16	12853	17578	0.149 (0.0141)	0.077 (0.0097)	0.7899 (0.0706)	Neuroticism	0.1051 (0.0036)	-	0.5704 (0.0303)	0.6242 (0.0443)	0.1955 (0.0662)	0.197	0.002	0.024	0.6374 (0.0291)	0.631	-0.006	-0.215
	Early onset (<30 yo)	0.16	12853	17578	0.149 (0.0141)	0.077 (0.0097)	0.7899 (0.0706)	Compulsive factor	0.6183 (0.0449)	-	0.2448 (0.0692)	0.0776 (0.0757)	0.3502 (0.1399)	0.306	-0.044	-0.315	0.1733 (0.0631)	0.171	-0.002	-0.034
	Early onset (<30 yo)	0.16	12853	17578	0.149 (0.0141)	0.077 (0.0097)	0.7899 (0.0706)	Internalizing factor	0.0718 (0.0036)	-	0.843 (0.0402)	0.8158 (0.0547)	0.3928 (0.1121)	0.416	0.023	0.203	0.8584 (0.0316)	0.877	0.018	0.583
	Early onset (<30 yo)	0.16	12853	17578	0.149 (0.0141)	0.077 (0.0097)	0.7899 (0.0706)	Neurodevelopmental factor	0.3312 (0.0264)	-	0.4291 (0.0682)	0.4104 (0.0776)	0.2236 (0.1318)	0.217	-0.006	-0.049	0.4298 (0.0611)	0.444	0.014	0.229
	Early onset (<30 yo)	0.16	12853	17578	0.149 (0.0141)	0.077 (0.0097)	0.7899 (0.0706)	Substance use disorder factor	0.1778 (0.0179)	-	0.3725 (0.0853)	0.3893 (0.0846)	0.0732 (0.1654)	0.150	0.077	0.465	0.3927 (0.0664)	0.403	0.010	0.148
	Early onset (<30 yo)	0.16	12853	17578	0.149 (0.0141)	0.077 (0.0097)	0.7899 (0.0706)	Thought disorders factor	0.3899 (0.0154)	-	0.4659 (0.0455)	0.3973 (0.0533)	0.3149 (0.098)	0.292	-0.023	-0.233	0.4525 (0.0396)	0.457	0.004	0.102
	Early onset (<30 yo)	0.16	12853	17578	0.149 (0.0141)	0.077 (0.0097)	0.7899 (0.0706)	Hierarchical factor	0.0562 (0.0021)	-	0.8037 (0.041)	0.7468 (0.0537)	0.4262 (0.1059)	0.432	0.006	0.057	0.8043 (0.033)	0.820	0.015	0.467
	Severity	0.16	16629	13802	0.1324 (0.0127)	0.0592 (0.011)	0.9527 (0.0948)	Anxiety disorder	0.1784 (0.0129)	0.2	0.8128 (0.0438)	0.7205 (0.0762)	0.8591 (0.9021)	0.796	-0.063	-0.070	0.7743 (0.0377)	0.788	0.014	0.376
	Severity	0.16	16629	13802	0.1324 (0.0127)	0.0592 (0.011)	0.9527 (0.0948)	Bipolar disorder	0.1761 (0.0075)	0.02	0.5021 (0.0402)	0.581 (0.0742)	0.3966 (0.3325)	0.273	-0.124	-0.372	0.5416 (0.0395)	0.536	-0.005	-0.139
	Severity	0.16	16629	13802	0.1324 (0.0127)	0.0592 (0.011)	0.9527 (0.0948)	Major depressive disorder	0.052 (0.0017)	0.15	0.8495 (0.0329)	0.8653 (0.0781)	0.6745 (0.2945)	0.651	-0.023	-0.079	0.8681 (0.0312)	0.865	-0.004	-0.113
	Severity	0.16	16629	13802	0.1324 (0.0127)	0.0592 (0.011)	0.9527 (0.0948)	Schizophrenia	0.4118 (0.014)	0.01	0.3382 (0.0391)	0.4127 (0.0585)	0.1896 (0.1446)	0.150	-0.040	-0.277	0.3755 (0.0374)	0.369	-0.007	-0.179
	Severity	0.16	16629	13802	0.1324 (0.0127)	0.0592 (0.011)	0.9527 (0.0948)	Body mass index	0.2115 (0.0066)	-	0.2599 (0.0293)	0.027 (0.0391)	0.6234 (0.278)	0.581	-0.042	-0.151	0.1746 (0.0282)	0.179	0.004	0.147
	Severity	0.16	16629	13802	0.1324 (0.0127)	0.0592 (0.011)	0.9527 (0.0948)	Educational attainment	0.1369 (0.0038)	-	-0.1967 (0.0289)	0.0088 (0.0395)	-0.4786 (0.2311)	-0.487	-0.008	-0.036	-0.1178 (0.0277)	-0.125	-0.007	-0.249
	Severity	0.16	16629	13802	0.1324 (0.0127)	0.0592 (0.011)	0.9527 (0.0948)	Wellbeing	0.0223 (9e-04)	-	-0.8765 (0.036)	-0.7643 (0.0683)	NA (NA)	-0.878	NA	NA	-0.8366 (0.0299)	-0.845	-0.009	-0.297
	Severity	0.16	16629	13802	0.1324 (0.0127)	0.0592 (0.011)	0.9527 (0.0948)	Neuroticism	0.1051 (0.0036)	-	0.6919 (0.0352)	0.5185 (0.0566)	0.9251 (0.4954)	0.830	-0.095	-0.192	0.6374 (0.0291)	0.637	-0.000	-0.015
	Severity	0.16	16629	13802	0.1324 (0.0127)	0.0592 (0.011)	0.9527 (0.0948)	Compulsive factor	0.6183 (0.0449)	-	0.1684 (0.0697)	0.1655 (0.0882)	NA (NA)	0.139	NA	NA	0.1733 (0.0631)	0.169	-0.004	-0.065
	Severity	0.16	16629	13802	0.1324 (0.0127)	0.0592 (0.011)	0.9527 (0.0948)	Internalizing factor	0.0718 (0.0036)	-	0.9049 (0.0403)	0.822 (0.0798)	NA (NA)	0.854	NA	NA	0.8584 (0.0316)	0.885	0.027	0.840
	Severity	0.16	16629	13802	0.1324 (0.0127)	0.0592 (0.011)	0.9527 (0.0948)	Neurodevelopmental factor	0.3312 (0.0264)	-	0.4817 (0.0694)	0.3853 (0.087)	NA (NA)	0.539	NA	NA	0.4298 (0.0611)	0.452	0.022	0.367
	Severity	0.16	16629	13802	0.1324 (0.0127)	0.0592 (0.011)	0.9527 (0.0948)	Substance use disorder factor	0.1778 (0.0179)	-	0.3878 (0.0752)	0.4164 (0.1004)	NA (NA)	0.263	NA	NA	0.3927 (0.0664)	0.402	0.010	0.146
	Severity	0.16	16629	13802	0.1324 (0.0127)	0.0592 (0.011)	0.9527 (0.0948)	Thought disorders factor	0.3899 (0.0154)	-	0.4496 (0.0477)	0.456 (0.0644)	NA (NA)	0.348	NA	NA	0.4525 (0.0396)	0.457	0.004	0.111
	Severity	0.16	16629	13802	0.1324 (0.0127)	0.0592 (0.011)	0.9527 (0.0948)	Hierarchical factor	0.0562 (0.0021)	-	0.8407 (0.0436)	0.7748 (0.0762)	NA (NA)	0.776	NA	NA	0.8043 (0.033)	0.826	0.022	0.664
	Sleep or weight increase	0.16	10796	19635	0.165 (0.0168)	0.0708 (0.0092)	0.8746 (0.077)	Anxiety disorder	0.1784 (0.0129)	0.2	0.6737 (0.0494)	0.8285 (0.0574)	0.147 (0.1294)	0.246	0.099	0.766	0.7743 (0.0377)	0.783	0.008	0.220
	Sleep or weight increase	0.16	10796	19635	0.165 (0.0168)	0.0708 (0.0092)	0.8746 (0.077)	Bipolar disorder	0.1761 (0.0075)	0.02	0.4681 (0.045)	0.5626 (0.0569)	0.2055 (0.1071)	0.187	-0.018	-0.172	0.5416 (0.0395)	0.536	-0.005	-0.131
	Sleep or weight increase	0.16	10796	19635	0.165 (0.0168)	0.0708 (0.0092)	0.8746 (0.077)	Major depressive disorder	0.052 (0.0017)	0.15	0.7818 (0.0386)	0.8844 (0.0549)	0.3446 (0.0847)	0.380	0.036	0.423	0.8681 (0.0312)	0.865	-0.003	-0.102
	Sleep or weight increase	0.16	10796	19635	0.165 (0.0168)	0.0708 (0.0092)	0.8746 (0.077)	Schizophrenia	0.4118 (0.014)	0.01	0.2986 (0.0387)	0.4059 (0.0494)	0.0691 (0.0686)	0.061	-0.008	-0.111	0.3755 (0.0374)	0.369	-0.007	-0.185
	Sleep or weight increase	0.16	10796	19635	0.165 (0.0168)	0.0708 (0.0092)	0.8746 (0.077)	Childhood trauma	0.0516 (0.004)	0.3	0.804 (0.0645)	0.6801 (0.0764)	0.5975 (0.188)	0.674	0.076	0.404	0.7485 (0.0569)	0.761	0.012	0.214
	Sleep or weight increase	0.16	10796	19635	0.165 (0.0168)	0.0708 (0.0092)	0.8746 (0.077)	Body mass index	0.2115 (0.0066)	-	0.3714 (0.0322)	0.0122 (0.036)	0.6408 (0.1333)	0.683	0.042	0.315	0.1746 (0.0282)	0.182	0.007	0.258
	Sleep or weight increase	0.16	10796	19635	0.165 (0.0168)	0.0708 (0.0092)	0.8746 (0.077)	Educational attainment	0.1369 (0.0038)	-	-0.1762 (0.0298)	-0.0712 (0.0338)	-0.2047 (0.0618)	-0.243	-0.039	-0.627	-0.1178 (0.0277)	-0.123	-0.005	-0.189
	Sleep or weight increase	0.16	10796	19635	0.165 (0.0168)	0.0708 (0.0092)	0.8746 (0.077)	Wellbeing	0.0223 (9e-04)	-	-0.7586 (0.0422)	-0.8656 (0.0518)	-0.2757 (0.1139)	-0.360	-0.084	-0.740	-0.8366 (0.0299)	-0.844	-0.007	-0.238
	Sleep or weight increase	0.16	10796	19635	0.165 (0.0168)	0.0708 (0.0092)	0.8746 (0.077)	Neuroticism	0.1051 (0.0036)	-	0.5592 (0.0341)	0.6586 (0.0463)	0.2065 (0.0736)	0.240	0.034	0.457	0.6374 (0.0291)	0.633	-0.004	-0.142
	Sleep or weight increase	0.16	10796	19635	0.165 (0.0168)	0.0708 (0.0092)	0.8746 (0.077)	Compulsive factor	0.6183 (0.0449)	-	-0.0637 (0.0758)	0.3267 (0.0752)	-0.5796 (0.2152)	-0.522	0.058	0.269	0.1733 (0.0631)	0.153	-0.020	-0.315
	Sleep or weight increase	0.16	10796	19635	0.165 (0.0168)	0.0708 (0.0092)	0.8746 (0.077)	Internalizing factor	0.0718 (0.0036)	-	0.7509 (0.0471)	0.9021 (0.0525)	0.1443 (0.1092)	0.301	0.156	1.431	0.8584 (0.0316)	0.860	0.002	0.060
	Sleep or weight increase	0.16	10796	19635	0.165 (0.0168)	0.0708 (0.0092)	0.8746 (0.077)	Neurodevelopmental factor	0.3312 (0.0264)	-	0.5219 (0.0747)	0.3541 (0.0711)	0.4585 (0.2009)	0.545	0.086	0.429	0.4298 (0.0611)	0.445	0.015	0.244
	Sleep or weight increase	0.16	10796	19635	0.165 (0.0168)	0.0708 (0.0092)	0.8746 (0.077)	Substance use disorder factor	0.1778 (0.0179)	-	0.4021 (0.0816)	0.3712 (0.0855)	0.2218 (0.1848)	0.299	0.077	0.416	0.3927 (0.0664)	0.398	0.005	0.078
	Sleep or weight increase	0.16	10796	19635	0.165 (0.0168)	0.0708 (0.0092)	0.8746 (0.077)	Thought disorders factor	0.3899 (0.0154)	-	0.4072 (0.0496)	0.4548 (0.0527)	0.1733 (0.1158)	0.205	0.032	0.277	0.4525 (0.0396)	0.447	-0.005	-0.133
	Sleep or weight increase	0.16	10796	19635	0.165 (0.0168)	0.0708 (0.0092)	0.8746 (0.077)	Hierarchical factor	0.0562 (0.0021)	-	0.7313 (0.0508)	0.8205 (0.0524)	0.2357 (0.128)	0.364	0.128	1.004	0.8043 (0.033)	0.805	0.001	0.028
	Suicidality	0.16	19998	10433	0.1102 (0.01)	0.084 (0.0158)	0.8137 (0.0877)	Anxiety disorder	0.1784 (0.0129)	0.2	0.7718 (0.0426)	0.6909 (0.074)	0.2876 (0.1489)	0.289	0.001	0.007	0.7743 (0.0377)	0.778	0.004	0.107
	Suicidality	0.16	19998	10433	0.1102 (0.01)	0.084 (0.0158)	0.8137 (0.0877)	Bipolar disorder	0.1761 (0.0075)	0.02	0.534 (0.0417)	0.4761 (0.066)	0.2287 (0.1117)	0.203	-0.026	-0.235	0.5416 (0.0395)	0.538	-0.004	-0.094
	Suicidality	0.16	19998	10433	0.1102 (0.01)	0.084 (0.0158)	0.8137 (0.0877)	Major depressive disorder	0.052 (0.0017)	0.15	0.8552 (0.0333)	0.7689 (0.0662)	0.333 (0.0949)	0.315	-0.018	-0.193	0.8681 (0.0312)	0.863	-0.005	-0.147
	Suicidality	0.16	19998	10433	0.1102 (0.01)	0.084 (0.0158)	0.8137 (0.0877)	Schizophrenia	0.4118 (0.014)	0.01	0.3683 (0.0378)	0.3272 (0.0582)	0.1562 (0.091)	0.141	-0.015	-0.163	0.3755 (0.0374)	0.371	-0.005	-0.131
	Suicidality	0.16	19998	10433	0.1102 (0.01)	0.084 (0.0158)	0.8137 (0.0877)	Childhood trauma	0.0516 (0.004)	0.3	0.764 (0.0567)	0.6365 (0.0943)	0.3476 (0.1696)	0.356	0.009	0.052	0.7485 (0.0569)	0.755	0.006	0.114
	Suicidality	0.16	19998	10433	0.1102 (0.01)	0.084 (0.0158)	0.8137 (0.0877)	Body mass index	0.2115 (0.0066)	-	0.1941 (0.0289)	0.1197 (0.0382)	0.1499 (0.0736)	0.153	0.003	0.046	0.1746 (0.0282)	0.178	0.004	0.124
	Suicidality	0.16	19998	10433	0.1102 (0.01)	0.084 (0.0158)	0.8137 (0.0877)	Educational attainment	0.1369 (0.0038)	-	-0.1489 (0.0312)	-0.0521 (0.0379)	-0.1677 (0.0902)	-0.177	-0.009	-0.103	-0.1178 (0.0277)	-0.124	-0.006	-0.211
	Suicidality	0.16	19998	10433	0.1102 (0.01)	0.084 (0.0158)	0.8137 (0.0877)	Wellbeing	0.0223 (9e-04)	-	-0.863 (0.034)	-0.6902 (0.0694)	-0.5104 (0.1849)	-0.446	0.065	0.350	-0.8366 (0.0299)	-0.843	-0.007	-0.228
	Suicidality	0.16	19998	10433	0.1102 (0.01)	0.084 (0.0158)	0.8137 (0.0877)	Neuroticism	0.1051 (0.0036)	-	0.6771 (0.0307)	0.4606 (0.0512)	0.4988 (0.1445)	0.471	-0.028	-0.195	0.6374 (0.0291)	0.635	-0.002	-0.071
	Suicidality	0.16	19998	10433	0.1102 (0.01)	0.084 (0.0158)	0.8137 (0.0877)	Compulsive factor	0.6183 (0.0449)	-	0.2198 (0.0691)	0.0332 (0.0807)	0.3348 (0.174)	0.327	-0.008	-0.047	0.1733 (0.0631)	0.168	-0.005	-0.079
	Suicidality	0.16	19998	10433	0.1102 (0.01)	0.084 (0.0158)	0.8137 (0.0877)	Internalizing factor	0.0718 (0.0036)	-	0.8477 (0.0358)	0.7765 (0.073)	0.2598 (0.1343)	0.291	0.031	0.229	0.8584 (0.0316)	0.861	0.002	0.070
	Suicidality	0.16	19998	10433	0.1102 (0.01)	0.084 (0.0158)	0.8137 (0.0877)	Neurodevelopmental factor	0.3312 (0.0264)	-	0.4594 (0.0675)	0.3396 (0.0775)	0.2402 (0.1653)	0.279	0.039	0.233	0.4298 (0.0611)	0.440	0.010	0.165
	Suicidality	0.16	19998	10433	0.1102 (0.01)	0.084 (0.0158)	0.8137 (0.0877)	Substance use disorder factor	0.1778 (0.0179)	-	0.4325 (0.0702)	0.2703 (0.1012)	0.2895 (0.2037)	0.336	0.047	0.230	0.3927 (0.0664)	0.398	0.005	0.080
	Suicidality	0.16	19998	10433	0.1102 (0.01)	0.084 (0.0158)	0.8137 (0.0877)	Thought disorders factor	0.3899 (0.0154)	-	0.4507 (0.0433)	0.3844 (0.0599)	0.1869 (0.1165)	0.197	0.010	0.086	0.4525 (0.0396)	0.448	-0.004	-0.107
	Suicidality	0.16	19998	10433	0.1102 (0.01)	0.084 (0.0158)	0.8137 (0.0877)	Hierarchical factor	0.0562 (0.0021)	-	0.8108 (0.0382)	0.689 (0.0649)	0.3244 (0.1413)	0.358	0.034	0.239	0.8043 (0.033)	0.806	0.001	0.040
	Table S3. Input and output values of GDIS for visualization of the major depressive disorder subtypes with external traits. Input and checks on output for the visualization of a subtype with an external trait by GDIS. The heritabilities are on the observed scale with 50:50 case-control ascertainment. Pop.prev is the population prevalence (continuous traits do not have a population prevalence). De…

### Sheet: Table_S4
	Subtype-definition A	Subtype-definition B	LDSC (SE)	GDIS-derived	Delta	Delta / SE	LDSC (SE)	GDIS-derived	Delta	Delta / SE	LDSC (SE)	GDIS-derived	Delta	Delta / SE	LDSC (SE)	GDIS-derived	Delta	Delta / SE	LDSC (SE)	GDIS-derived	Delta	Delta / SE
	Childhood Trauma	Comorbid anxiety	0.408 (0.179)	0.463	0.055	0.307	0.914 (0.033)	0.917	0.004	0.109	0.783 (0.043)	0.778	-0.005	-0.122	0.845 (0.032)	0.845	-0.000	-0.000	0.888 (0.033)	0.891	0.003	0.086
	Childhood Trauma	Early onset	0.396 (0.142)	0.430	0.034	0.243	0.909 (0.027)	0.909	0.000	0.000	0.778 (0.047)	0.775	-0.003	-0.063	0.819 (0.040)	0.820	0.001	0.032	0.876 (0.032)	0.878	0.002	0.058
	Childhood Trauma	Sleep or weight increase	0.378 (0.179)	0.399	0.021	0.118	0.912 (0.034)	0.907	-0.004	-0.129	0.807 (0.045)	0.807	0.001	0.011	0.863 (0.035)	0.867	0.004	0.127	0.878 (0.033)	0.878	0.000	0.000
	Childhood Trauma	Suicidality	0.494 (0.205)	0.532	0.038	0.185	0.934 (0.020)	0.934	0.000	0.000	0.815 (0.032)	0.814	-0.001	-0.045	0.748 (0.057)	0.751	0.003	0.056	0.890 (0.053)	0.890	-0.001	-0.010
	Comorbid anxiety	Early onset	-0.142 (0.241)	-0.072	0.070	0.292	0.880 (0.036)	0.874	-0.007	-0.188	0.937 (0.037)	0.940	0.003	0.088	0.926 (0.043)	0.931	0.005	0.114	0.888 (0.031)	0.889	0.000	0.000
	Comorbid anxiety	Severity	0.382 (0.456)	0.542	0.160	0.352	0.961 (0.030)	0.961	0.000	0.000	0.953 (0.032)	0.950	-0.003	-0.089	0.916 (0.068)	0.911	-0.004	-0.064	0.958 (0.049)	0.968	0.010	0.207
	Comorbid anxiety	Sleep or weight increase	0.160 (0.252)	0.139	-0.021	-0.082	0.910 (0.040)	0.905	-0.005	-0.122	0.938 (0.042)	0.941	0.003	0.060	0.935 (0.042)	0.939	0.004	0.095	0.932 (0.029)	0.932	0.000	0.000
	Comorbid anxiety	Suicidality	-0.097 (0.331)	-0.075	0.022	0.066	0.922 (0.032)	0.923	0.001	0.016	0.961 (0.026)	0.961	-0.000	-0.000	0.897 (0.066)	0.897	0.000	0.004	0.852 (0.058)	0.854	0.001	0.021
	Early onset	Sleep or weight increase	-0.242 (0.220)	-0.330	-0.089	-0.402	0.834 (0.034)	0.838	0.004	0.115	0.986 (0.047)	0.983	-0.003	-0.055	0.985 (0.039)	0.983	-0.002	-0.050	0.858 (0.031)	0.858	0.000	0.000
	Early onset	Suicidality	0.147 (0.269)	0.085	-0.062	-0.231	0.926 (0.026)	0.926	0.000	0.000	0.931 (0.030)	0.932	0.001	0.017	0.869 (0.066)	0.869	0.001	0.014	0.853 (0.054)	0.850	-0.002	-0.044
	Severity	Sleep or weight increase	0.763 (0.393)	0.732	-0.031	-0.079	0.972 (0.028)	0.972	0.000	0.000	0.914 (0.071)	0.916	0.001	0.018	0.959 (0.032)	0.955	-0.004	-0.118	0.971 (0.041)	0.977	0.006	0.155
	Sleep or weight increase	Suicidality	0.311 (0.294)	0.332	0.021	0.072	0.955 (0.033)	0.954	-0.001	-0.040	0.948 (0.024)	0.948	-0.000	-0.000	0.854 (0.062)	0.854	0.000	0.000	0.899 (0.056)	0.902	0.004	0.066
	Table S4. Comparison of GDIS-inferred vs. LDSC-estimated genetic correlation values between subtype-definitions. Comparisons of the genetic correlations between different subtype-definitions. All of the combinations with recurrence and most of the combinations with severity are omitted, as these were not geometrically valid. The four last columns are based on the four genetic correlations are par…

### Sheet: Table_S5
	Subtype	With vs. controls	Without vs. controls	With vs. without
	Comorbid anxiety	0.930 (0.030)	0.756 (0.044)	0.953 (0.125)
	Childhood trauma	0.826 (0.025)	0.456 (0.050)	0.958 (0.045)
	Early onset (<30 yo)	0.730 (0.028)	0.455 (0.053)	1.022 (0.096)
	Recurrent episodes	0.863 (0.028)	0.704 (0.099)	1.135 (0.339)
	Severity	0.813 (0.021)	0.666 (0.057)	1.180 (0.298)
	Suicidality	0.710 (0.028)	0.474 (0.061)	0.717 (0.131)
	Sleep or weight increase	0.842 (0.029)	0.855 (0.046)	0.897 (0.099)
	Table S5. Genetic correlations of the GWASs of the subtypes based on two different case-control definitions for depression. Genetic correlations of the subtypes based on the mental health questionnaire (MHQ) major depressive disorder case-control definition vs. subtypes based on the broader depression definition from the Nguyen et al. study. The definition of cases and controls impacts the GWAS s…

### Sheet: Table_S6
	Subtype	With vs. controls	Without vs. controls
	Comorbid anxiety	0.998 (0.007)	0.984 (0.030)
	Early onset (<30 yo)	1.010 (0.001)	1.029 (0.019)
	Recurrent episodes	0.964 (0.009)	0.890 (0.031)
	Severity	0.868 (0.070)	0.589 (0.063)
	Suicidality	1.011 (0.001)	1.012 (0.002)
	Sleep or weight increase	0.990 (0.089)	0.909 (0.016)
	Table S6. Genetic correlations between the genome-wide association studies from the current study and those from the Nguyen et al. study. Genome-wide association study (GWAS) for the subtypes in the current study refer to the GWASs of the secondary analyses that are based on the depression case-control definition of Nguyen et al. GWAS summary statistics of the Nguyen et al paper (which is based o…

### Sheet: Table_S7
	Subtype	With vs. controls	Without vs. controls	With vs. without
	Comorbid anxiety	0.979 (0.016)	1.039 (0.022)	1.036 (0.089)
	Childhood trauma	0.992 (0.011)	1.019 (0.022)	0.980 (0.028)
	Early onset (<30 yo)	1.003 (0.014)	0.995 (0.022)	0.977 (0.070)
	Recurrent episodes	1.007 (0.012)	1.085 (0.058)	1.362 (0.396)
	Severity	1.004 (0.013)	1.054 (0.032)	1.170 (0.253)
	Suicidality	1.004 (0.013)	1.023 (0.029)	1.047 (0.074)
	Sleep or weight increase	0.992 (0.015)	1.016 (0.023)	1.037 (0.088)
	Table S7. Genetic correlations between the genome-wide association studies based on related individuals and on unrelated individuals. Genome-wide association study (GWAS) for the subtypes are based on the major depressive disorder definition from the mental health questionnaire. GWAS of related and unrelated individuals are highly correlated. With = cases with a certain subtype (e.g., with comorb…
